# Corticospinal Responses Following Gait-Specific Training in Stroke Survivors: A Systematic Review

**DOI:** 10.1101/2022.10.28.22281102

**Authors:** Yosra Cherni, Alexia Tremblay, Margaux Simon, Floriane Bretheau, Andréanne K. Blanchette, Catherine Mercier

**Affiliations:** Centre Interdisciplinaire de Recherche en Réadaptation et Intégration Sociale, Quebec City, QC, Canada; Département de réadaptation, Faculté de médecine, Université Laval, Quebec City, QC, Canada; TOPMED, Centre collégial de transfert de technologie en orthèses, prothèses et équipements médicaux, Québec city, QC, Canada

**Keywords:** Locomotion, Task-oriented training, Corticospinal tract, Stroke, Neuroplasticity

## Abstract

**Background:** Corticospinal excitability is subject to alterations after stroke. While the reversal of these alterations has been proposed as an underlying mechanism for improvement walking capacity after gait-specific training, this has not yet been clearly demonstrated. Therefore, the objective of this review is to evaluate the effect of gait-specific training on corticospinal excitability in stroke survivors.

**Design:** Systematic review of the literature

**Methods:** We conducted an electronic database search in four databases (*i.e*., Medline, Embase, CINAHL and Web of Science) in June 2022. Two authors independently screened and selected all studies that investigated the effect of gait-specific training in post-stroke individuals on variables such as motor-evoked potential amplitude, motor threshold, map size, latency, and corticospinal silent period.

**Results:** Nineteen studies investigating the effect of gait-specific training on corticospinal excitability were included. Some studies showed an increased MEP amplitude (7/16 studies), a decreased latency (5/7studies), a decreased motor threshold (4/8 studies), an increased map size (2/3 studies) and a decreased cortical silent period (1/2 study) after gait-specific training. No change has been reported in term of short interval intracortical inhibition after training. Five studies did not report any significant effect after gait-specific training on corticospinal excitability.

**Conclusion:** The results of this systematic review suggest that gait-specific training modalities can drive neuroplastic adaptation among stroke survivors. However, given the methodological disparity of the included studies, further clinical trials with better methodological quality are needed to draw conclusions. Hence, the findings from this review can serve as a rationale for future studies and continued efforts in investigating the effects of gait-specific training on the central nervous system.
