## Supplemental Table 1 for "Corticospinal Responses Following Gait-Specific Training in Stroke Survivors: A Systematic Review"

### Sheet: Medline - Ovid
1	(Training* or Exercise* or Gait or Walk* or Locomotion).ti,ab.	Vocabulaire libre Gait				920229
2	Walking/ or Gait Disorders, Neurologic/ or Locomotion/ or exp Gait/ or Exercise Therapy/	Vocabulaire contrôlé Gait				135698
3	1 or 2					958513
4	(Corticospinal or TMS or "Transcranial magnetic stimulation" or Neuroplasticity or "Neuronal plasticity" or "Primary motor cortex" or "Pyramidal Tract" or "Motor evoked potential" or "Non-invasive brain stimulation" or rTMS or "Frontal Lobe" or "Magnet therapy").ti,ab.	Vocabulaire libre corticospinal excitability				62764
5	Motor Cortex/ or Transcranial Magnetic Stimulation/ or Neuronal Plasticity/ or Evoked Potentials, Motor/	Vocabulaire contrôlé corticospinal excitability				72421
6	4 or 5					112045
7	(Stroke* or "Cerebrovascular accident*" or "Lower extremity paresis" or CVA).ti,ab.	Vocabulaire libre stroke				294559
8	exp Stroke/ or Paresis/	Vocabulaire contrôlé stroke				164673
9	7 or 8					337343
	3 AND 6 AND 9					1372

### Sheet: CINAHL
1	TI (Exercise* or Training* or Gait or Locomotion or Walk*) OR AB (Exercise* or Training* or Gait or Locomotion or Walk*)	Vocabulaire libre Gait			382916
2	(MH "Gait Disorders, Neurologic") or (MH "Gait Training+") or (MH "Locomotion") or (MH "Gait+") or (MH "Walking") or (MH "Therapeutic Exercise")	Vocabulaire contrôlé Gait			64332
3	1 or 2				400491
4	TI (Corticospinal or TMS or "Transcranial magnetic stimulation" or Neuroplasticity or "Neuronal plasticity" or "Pyramidal Tract" or "Primary motor cortex" or "Motor evoked potential" or "Non-invasive brain stimulation" or rTMS or "Frontal Lobe" or "Magnet therapy") OR AB (Corticospinal or TMS or "Transcranial magnetic stimulation" or Neuroplasticity or "Neuronal plasticity" or "Pyramidal Tract" o…	Vocabulaire libre corticospinal excitability			10007
5	(MH "Frontal Lobe") or (MH "Magnet Therapy") or (MH "Transcranial Magnetic Stimulation") or (MH "Evoked Potentials, Motor") or (MH "Motor Cortex")	Vocabulaire contrôlé corticospinal excitability			12694
6	4 or 5				18893
7	TI (Stroke* or "Cerebrovascular accident" or CVA or "Lower extremity paresis" ) OR AB (Stroke* or "Cerebrovascular accident" or CVA or "Lower extremity paresis")	Vocabulaire libre stroke			110243
8	(MH "Stroke+") or (MH "Stroke Rehabilitation") or (MH "Stroke Therapy")	Vocabulaire contrôlé stroke			77392
9	7 or 8				127409
	3 AND 6 AND 9				422

### Sheet: EMBASE
1	training*:ab,ti OR exercise*:ab,ti OR gait:ab,ti OR walk*:ab,ti OR locomotion:ab,ti	Vocabulaire libre Gait				1242228
2	locomotion'/de OR 'walking'/exp OR 'neurologic gait disorder'/de OR 'exercise'/de OR 'gait'/de OR 'training'/de	Vocabulaire contrôlé Gait				610980
3	1 or 2					1430172
4	corticospinal:ab,ti OR tms:ab,ti OR 'transcranial magnetic stimulation':ab,ti OR 'pyramidal tract':ab,ti OR neuroplasticity:ab,ti OR 'neuronal plasticity':ab,ti OR 'primary motor cortex':ab,ti OR 'motor evoked potential':ab,ti OR 'non-invasive brain stimulation':ab,ti OR rtms:ab,ti OR 'frontal lobe':ab,ti OR 'magnet therapy':ab,ti	Vocabulaire libre corticospinal excitability				88332
5	transcranial magnetic stimulation'/de OR 'primary motor cortex'/de OR 'motor evoked potential'/de OR 'pyramidal tract'/de	Vocabulaire contrôlé corticospinal excitability				55086
6	4 or 5					109568
7	stroke*:ab,ti OR 'cerebrovascular accident*':ab,ti OR 'lower extremity paresis':ab,ti OR cva:ab,ti	Vocabulaire libre stroke				471519
8	cerebrovascular accident'/exp OR 'stroke patient'/de	Vocabulaire contrôlé stroke				399912
9	7 or 8					570853
	3 AND 6 AND 9					1822

### Sheet: Web Of Science
WEB OF SCIENCE
2558 articles			(Exercise* or Training* or Gait or Locomotion or Walk*) AND (Corticospinal or TMS or "Transcranial magnetic stimulation" or Neuroplasticity or "Neuronal plasticity" or "Pyramidal Tract" or "Primary motor cortex" or "Motor evoked potential" or "Non-invasive brain stimulation" or rTMS or "Frontal Lobe" or "Magnet therapy") AND (Stroke* or "Cerebrovascular accident" or CVA or "Lower extremity paresi…
